# Mapping total microbial communities and waterborne pathogens in household drinking water in China by citizen science and metabarcoding

**DOI:** 10.1101/2023.10.16.23297104

**Authors:** Xinyi Wen, Chutong Fang, Lihan Huang, Jiazheng Miao, Yajuan Lin

## Abstract

Ensuring safe drinking water is one of the top priorities in public health as waterborne diseases remain a global challenge. In China, microbial contamination in drinking water is of particular concern and comprehensive survey/monitoring of the drinking water microbiome is necessary. However, traditional culture-based microbial monitoring methods have significant limitations, and nationwide tap water survey/monitoring in China would require significant resources. Here, a cost-effective and culture-independent citizen science approach was developed to sample the microbiome in household drinking water (n = 50) from 19 provinces in China from December 2020 to August 2021, including a few opportunistic samples collected in situ right after extreme weather events such as the 2021 Henan Floods and Typhoon In-Fa Landfall. Using a protocol optimized for low-biomass samples, 22 out of 50 tap water samples were tested positive for microbial DNA. 16S rRNA gene metabarcoding were conducted on pooled samples, yielding 7,635 Amplicon Sequence Variants (ASVs), which revealed a diverse microbiome in household tap water. Alarmingly, pathogenic bacteria including *Mycobacterium* spp., *Acinetobacter* spp., and *Legionella* spp. were detected in all PCR positive samples. Despite the limited number of samples, a significant number of pathogenic species (e.g., *Salmonella enterica*) and/or toxin-producing cyanobacteria (e.g., *Microcystis* spp.) were detected in local tap water samples from Zhengzhou and Changzhou following the 2021 Henan Floods and Typhoon In-Fa Landfall, respectively. Overall, this study underscores the utility of citizen science in enhancing microbial monitoring and informs future public health strategies for water safety.
