## Supplementary material for "Mapping total microbial communities and waterborne pathogens in household drinking water in China by citizen science and metabarcoding": Supporting Table.xlsx

### Sheet: S1 Table_Sample
Sample Information
Sample ID	Sampling Site (City, Province or Special Administrative Region)	Sampling Date	Longitude	Latitude	Average Annual Rainfall (Humid: > 800 mm, Non-humid: < 800 mm)	Outdoor Temperature (°C)	Note
Valid Samples
Positive Signal
NC_0210	Nanchang, Jiangxi	2021-02-10	115.952	28.8236	Humid	10
NG_0217	Ningguo, Anhui	2021-02-17	118.968	30.6275	Humid	3.88889
XA_0217	Xi'an, Shanxi	2021-02-17	108.988	34.2606	Non-humid	5
NJ_0219	Nanjing, Jiangsu	2021-02-19	118.726	32.0581	Humid	15
HZ_0219	Huizhou, Guangdong	2021-02-19	114.087	23.6122	Humid	18
JN_0219	Jinan, Shandong	2021-02-19	117.085	36.6414	Non-humid	15
ZZ_0219	Zhengzhou, Henan	2021-02-19	113.763	34.7675	Non-humid	16.1111
CZ_0220	Changzhou, Jiangsu	2021-02-20	119.912	31.7644	Humid	17
GZ_0220	Guangzhou, Guangdong	2021-02-20	113.269	23.1264	Humid	21.1111
SH_0411	Shanghai	2021-04-11	121.481	31.2289	Humid	15
SZ_0412	Shenzhen, Guangdong	2021-04-12	113.967	22.5947	Humid	28.3333	Excluded
ZB_0502	Zibo, Shandong	2021-05-02	118.041	36.7642	Non-humid	16.5
XM_0504	Xiamen, Fujian	2021-05-04	118.301	24.615	Humid	25	Excluded
KS_0524A	Kunshan, Jiangsu	2021-05-24	120.893	31.4167	Humid	24.4444
KS_0524B	Kunshan, Jiangsu	2021-05-24	120.893	31.4167	Humid	24.4444	Excluded
MA_0524	Macau	2021-05-24	113.566	22.1486	Humid	29
BJ_0620	Beijing	2021-06-20	116.47	39.9997	Non-humid	33.3333
SH_0710	Shanghai	2021-07-10	121.481	31.2289	Humid	23.8889	Excluded
CZ_0712	Changzhou, Jiangsu	2021-07-12	119.912	31.7644	Humid	33.3333
TJ_0715	Tianjin	2021-07-15	117.169	39.1253	Non-humid	30
CQ_0715	Chongqing	2021-07-15	106.526	29.5828	Humid	31.1111
NJ_0717	Nanjing, Jiangsu	2021-07-17	118.726	32.0581	Humid	22.7778	Excluded
LJ_0722	Lijiang, Yunnan	2021-07-22	100.237	26.8708	Humid	18.3333
ZZ_0723	Zhengzhou, Henan	2021-07-23	113.667	34.7589	Non-humid	29.4444	Excluded
CZ_0728	Changzhou, Jiangsu	2021-07-28	119.912	31.7644	Humid	26.1111
ZZ_0729	Zhengzhou, Henan	2021-07-29	113.763	34.7675	Non-humid	26.6667	Excluded
CS_0801	Changsha, Hunan	2021-08-01	112.937	28.1353	Humid	37.8
ZZ_0802	Zhengzhou, Henan	2021-08-02	113.667	34.7589	Non-humid	28.8889
LZ_0822	Lanzhou, Gansu	2021-08-22	103.819	36.0628	Non-humid	25.5556
Negative Signal
BJ_0127	Beijing	2021-01-27	116.47	39.9997	Non-humid	2.77778
YY_0213	Yueyang, Hunan	2021-02-13	112.562	29.5194	Humid	N/A
CS_0213	Changsha, Hunan	2021-02-13	113.003	28.1269	Humid	17.7778
NB_0218	Ningbo, Zhejiang	2021-02-18	121.566	29.8383	Humid	11.6667
CD_0219	Chengdu, Sichuan	2021-02-19	103.99	30.7553	Humid	16.1111
FS_0219	Foshan, Guangdong	2021-02-19	113.105	22.9936	Humid	N/A
TJ_0327	Tianjin	2021-03-27	117.05	39.4103	Non-humid	15
SJZ_0505	Shijiazhuang, Hebei	2021-05-05	114.413	38.0361	Non-humid	27.2222
TJ_0606	Tianjin	2021-06-06	117.05	39.4103	Non-humid	31.1111
HZ_0716	Hangzhou, Zhejiang	2021-07-16	120.201	30.2667	Humid	33.8889
HZ_0727	Hangzhou, Zhejiang	2021-07-27	120.201	30.2667	Humid	27.2222
Invalid Sample
MA	Macau	N/A	N/A	N/A	Humid	N/A	Excluded
HZ_1228	Hangzhou, Zhejiang	2020-12-28	120.34	30.44	Humid	N/A	Excluded
CZ_1231	Changzhou, Jiangsu	2020-12-31	119.912	31.7644	Humid	N/A	Excluded
YC_0218	Yancheng, Jiangsu	2021-02-18	120.329	33.7683	Humid	N/A	Excluded
XZ_0219	Xuzhou, Jiangsu	2021-02-19	117.228	34.2497	Humid	N/A	Excluded
PZH_0220	Panzhihua, Sichuan	2021-02-20	101.727	26.5767	Humid	N/A	Excluded
QD_0317	Qingdao, Shandong	2021-03-17	119.968	36.8017	Non-humid	N/A	Excluded
CQ_0317	Chongqing	2021-03-17	106.526	29.5642	Humid	N/A	Excluded
XM_0327	Xiamen, Fujian	2021-03-27	118.311	24.6147	Humid	N/A	Excluded
KS_0402	Kunshan, Jiangsu	2021-04-02	120.893	31.4167	Humid	N/A	Excluded

### Sheet: S2 Table_Fisher's exact test
Fisher’s exact test: Positive PCR signal vs. Negative PCR signal in terms of annual precipitation (non-humid and humid)
Observed frequencies				Fisher's Exact Test for Count Data
	Positive	Negative		p-value	0.6889
Non-humid	7	4		Alternative hypothesis	true odds ratio is not equal to 1
Humid	18	6		95 percent confidence interval	[0.09970349, 3.76476764]
				Sample estimates (odds ratio)	0.592804
Expected frequencies
	Positive	Negative
Non-humid	7.85714	3.14286
Humid	17.1429	6.85714

### Sheet: S3 Table_Phylum
Dominant Phyla
By Sample: sequence reads
Sample	Total Reads	Assigned Reads	Proteobacteria	Planctomycetota	Actinobacteriota	Acidobacteriota	Cyanobacteria	Crenarchaeota	Bacteroidota	Verrucomicrobiota	Bdellovibrionota	Desulfobacterota	Others	N.A.
NC_0210	88598	88130	27941	2614	2666	2480	3503	30990	1103	1307	196	2183	13147	468
NG_0217	43721	43479	17959	8245	1441	3544	3509	409	1769	1896	1620	562	2525	242
XA_0217	150656	149786	54544	35113	2868	8383	13306	1475	5865	6839	8068	3016	10309	870
NJ_0219	87234	87214	30283	24144	22799	87	3953	0	4076	507	127	31	1207	20
HZ_0219	115829	115735	114675	108	142	154	21	27	66	17	2	43	480	94
JN_0219	21120	21076	12044	2806	287	1832	580	246	743	1302	137	172	927	44
ZZ_0219	79069	78964	66822	1313	974	2208	4133	6	1295	44	11	14	2144	105
CZ_0220	26779	26509	7999	1398	390	664	989	8912	329	2101	499	4	3224	270
GZ_0220	22247	22178	17791	678	1076	46	1086	0	434	177	129	8	753	69
SH_0411	108479	108160	38749	27059	2265	5719	12272	71	4561	5473	4404	147	7440	319
ZB_0502	37620	37383	21828	4171	848	6193	470	14	569	983	175	136	1996	237
KS_0524	138843	137051	59963	22004	1559	7790	2516	959	5807	2509	12153	14265	7526	1792
MA_0524	39880	39646	23812	3798	1557	4950	592	8	1454	883	606	64	1922	234
BJ_0620	21158	21064	18511	638	513	38	1004	13	229	15	40	11	52	94
CZ_0712	26425	26255	14041	2682	1879	3455	1380	16	863	625	125	92	1097	170
TJ_0715	9794	9762	5169	921	980	1384	306	2	256	320	32	38	354	32
CQ_0715	43361	43070	22122	4246	4147	6887	1142	13	975	1225	222	153	1938	291
LJ_0722	89002	88580	38681	12166	7298	14004	1969	53	2587	2740	396	292	8394	422
CZ_0728	105483	105371	56889	2991	23374	445	15694	386	2443	1363	604	100	1082	112
CS_0801	23622	23515	13351	2261	1145	3199	367	12	721	577	188	192	1502	107
ZZ_0802	25386	25357	20373	375	1070	43	898	4	622	386	938	13	635	29
LZ_0822	35149	35037	14095	4756	2984	3910	2529	8	2102	2480	384	72	1717	112
Total	1339455	1333322	697642	164487	82262	77415	72219	43624	38869	33769	31056	21608	70371	6133
By Sample: relative abundance
Sample	Total Reads	Assigned Reads	Proteobacteria	Planctomycetota	Actinobacteriota	Acidobacteriota	Cyanobacteria	Crenarchaeota	Bacteroidota	Verrucomicrobiota	Bdellovibrionota	Desulfobacterota	Others	N.A.
NC_0210	88598	88130	0.315368	0.0295041	0.030091	0.0279916	0.0395381	0.349782	0.0124495	0.014752	0.00221224	0.0246394	0.148389	0.00528229
NG_0217	43721	43479	0.410764	0.188582	0.032959	0.0810594	0.0802589	0.00935477	0.0404611	0.0433659	0.0370531	0.0128542	0.0577526	0.0055351
XA_0217	150656	149786	0.362043	0.233067	0.0190367	0.0556433	0.0883204	0.00979052	0.0389297	0.0453948	0.0535525	0.0200191	0.0684274	0.00577475
NJ_0219	87234	87214	0.347147	0.276773	0.261355	0.000997318	0.0453149	0	0.0467249	0.00581195	0.00145585	0.000355366	0.0138363	0.000229268
HZ_0219	115829	115735	0.990037	0.000932409	0.00122595	0.00132955	0.000181302	0.000233102	0.000569805	0.000146768	1.72668e-05	0.000371237	0.00414404	0.000811541
JN_0219	21120	21076	0.570265	0.13286	0.013589	0.0867424	0.0274621	0.0116477	0.0351799	0.0616477	0.00648674	0.00814394	0.043892	0.00208333
ZZ_0219	79069	78964	0.84511	0.0166057	0.0123184	0.027925	0.0522708	7.58831e-05	0.0163781	0.000556476	0.000139119	0.000177061	0.0271156	0.00132795
CZ_0220	26779	26509	0.298704	0.0522051	0.0145637	0.0247955	0.0369319	0.332798	0.0122857	0.078457	0.018634	0.000149371	0.120393	0.0100825
GZ_0220	22247	22178	0.799703	0.030476	0.0483661	0.00206769	0.0488156	0	0.0195082	0.00795613	0.00579853	0.000359599	0.0338473	0.00310154
SH_0411	108479	108160	0.357203	0.24944	0.0208796	0.0527199	0.113128	0.000654505	0.042045	0.0504522	0.0405977	0.0013551	0.0685847	0.00294066
ZB_0502	37620	37383	0.580223	0.110872	0.0225412	0.16462	0.0124934	0.000372142	0.0151249	0.0261297	0.00465178	0.0036151	0.0530569	0.00629984
KS_0524	138843	137051	0.431876	0.158481	0.0112285	0.0561065	0.0181212	0.00690708	0.0418242	0.0180708	0.0875305	0.102742	0.0542051	0.0129067
MA_0524	39880	39646	0.597091	0.0952357	0.0390421	0.124122	0.0148445	0.000200602	0.0364594	0.0221414	0.0151956	0.00160481	0.0481946	0.0058676
BJ_0620	21158	21064	0.874894	0.0301541	0.0242461	0.00179601	0.0474525	0.000614425	0.0108233	0.000708952	0.00189054	0.000519898	0.0024577	0.00444276
CZ_0712	26425	26255	0.531353	0.101495	0.0711069	0.130747	0.0522233	0.000605487	0.0326585	0.0236518	0.00473037	0.00348155	0.0415137	0.0064333
TJ_0715	9794	9762	0.527772	0.0940372	0.100061	0.141311	0.0312436	0.000204207	0.0261385	0.0326731	0.00326731	0.00387993	0.0361446	0.00326731
CQ_0715	43361	43070	0.510182	0.0979221	0.0956389	0.158829	0.026337	0.000299809	0.0224856	0.0282512	0.00511981	0.00352852	0.0446945	0.0067111
LJ_0722	89002	88580	0.434608	0.136694	0.0819982	0.157345	0.0221231	0.000595492	0.0290668	0.0307858	0.00444934	0.00328083	0.0943125	0.00474147
CZ_0728	105483	105371	0.539319	0.0283553	0.22159	0.00421869	0.148782	0.00365936	0.0231601	0.0129215	0.00572604	0.00094802	0.0102576	0.00106178
CS_0801	23622	23515	0.565193	0.0957159	0.0484718	0.135425	0.0155364	0.000508001	0.0305224	0.0244264	0.00795868	0.00812802	0.0635848	0.00452968
ZZ_0802	25386	25357	0.802529	0.0147719	0.0421492	0.00169385	0.0353738	0.000157567	0.0245017	0.0152052	0.0369495	0.000512093	0.0250138	0.00114236
LZ_0822	35149	35037	0.401007	0.13531	0.0848957	0.111241	0.0719508	0.000227602	0.0598026	0.0705568	0.0109249	0.00204842	0.0488492	0.00318643
Total	1339455	1333322	0.52084	0.122801	0.0614145	0.0577959	0.0539167	0.0325685	0.0290185	0.025211	0.0231855	0.0161319	0.052537	0.00457873

### Sheet: S4 Table_Beta
Beta Diversity
PERMANOVA - Adonis test (permutations = 999)								Permutation test for homogeneity of multivariate dispersions (permutations = 999)
All samples (n = 22)									Df	Sum	Mean Sq	F	Pr (>F)
Variable	Df	Sums Of Sqs	R^2	F Model	Pr (>F)			Groups	3	0.21618	0.072059	1.7934	0.17
Outdoor Temperature	2	1.9296	0.24895	1.9888	0.002 **			Residuals	18	0.72323	0.040179
Residuals	18	5.8216	0.75105
Total	21	7.7512	1					Pairwise comparisons
Geographic Region	6	1.9208	0.24781	0.8236	0.903			(Observed p-value below diagonal, permuted p-value above diagonal)
Residuals	15	5.8304	0.75219						H	HW (post-weather)	L	M
Total	21	7.7512	1					H		0.909	0.284	0.019
								HW (post-weather)	0.915298		0.564	0.011
Post-hoc pairwise Adonis test								L	0.300277	0.562199		0.458
Pairs	Df	Sums Of Sqs	R^2	F Model	p value	p adjusted		M	0.018156	0.020258	0.48199
HW vs H	1	0.717243	0.333341	3.50012	0.022	0.132
HW vs M	1	0.541018	0.158977	1.32319	0.089	0.534
HW vs L	1	0.62443	0.227816	1.77016	0.029	0.174
H vs M	1	0.486613	0.11609	1.57605	0.094	0.564
H vs L	1	0.933517	0.239795	3.46978	0.002	0.012.
M vs L	1	0.5526	0.111868	1.38555	0.125	0.75
Significance codes: 0.001 '**', 0.05 '.'
Normal samples (n = 20)
Variable	Df	Sums Of Sqs	R^2	F Model	Pr (>F)
Outdoor Temperature	2	1.3066	0.19124	2.0099	0.002 **
Residuals	17	5.5258	0.80876
Total	19	6.8324	1
Geographic Region	6	1.8458	0.27015	0.802	0.928
Residuals	13	4.9866	0.72985
Total	19	6.8324	1
Post-hoc pairwise Adonis test
Pairs	Df	Sums Of Sqs	R^2	F Model	p value	p adjusted
H vs M	1	0.486613	0.116091	1.57605	0.09	0.27
H vs L	1	0.933517	0.239795	3.46979	0.005	0.015 .
M vs L	1	0.5526	0.111868	1.38555	0.115	0.345
Significance codes: 0.001 '**', 0.05 '.'

### Sheet: S5 Table_Mantel
Mantel statistic (Spearman's rank correlation, permutations = 999)
Variables	r	Significance
Top 100 ASV & Outdoor Temperature	0.898	0.0001
Total pothogen & Outdoor Temperature	-0.074	0.72
Top 100 ASV & Geographic Locationv(GPS)	-0.179	0.98
Total pothogen & Geographic Locationv(GPS)	-0.167	0.9

### Sheet: S6 Table_Pathogen RA
The Relative Abundance of Bacterial Pathogens in Each Sample
A.
All samples (n = 22)
	Common* Pathogens							Rare* Pathogens
	Mycobacterium spp.	Acinetobacter spp.	Brevundimonas spp.	Legionella spp.	Escherichia coli	Leptospira spp.		Salmonella enterica	Aeromonas hydrophila	Bacillus spp.
NJ_0219	+++	++	+++	++	0	0		0	0	0
CZ_0728	+++	++	+	+	++	+		0	+	0
ZZ_0802	++	+++	++	+++	+	+		++	+	0
KS_0524	++	+++	++	+	0	*		0	0	0
CS_0801	+++	+++	+++	++	0	0		0	0	0
NG_0217	+++	+++	+++	++	0	+		0	0	0
XA_0217	+++	+++	++	++	0	+		0	0	0
ZB_0502	+++	+	+++	+++	0	0		0	0	+
CZ_0712	++	++	+++	++	+	0		0	0	+
CQ_0715	+++	+	+++	++	+	+		0	0	0
SH_0411	+++	+	+++	++	0	+		0	0	0
MA_0524	++	+++	++	++	+	0		0	0	0
HZ_0219	*	+++	0	*	0	0		0	0	0
TJ_0715	++	++	++	++	0	+		0	0	0
LJ_0722	++	+	+++	++	0	*		0	0	*
LZ_0822	++	+	++	++	0	++		0	0	0
BJ_0620	+++	++	++	+	++	0		0	0	0
CZ_0220	++	+	+	+++	0	0		0	0	0
ZZ_0219	++	++	++	++	+	0		0	0	0
JN_0219	++	+	++	++	+	+		0	0	0
GZ_0220	+	++	+	++	0	0		0	0	0
NC_0210	+	+	0	++	0	0		0	0	0
*: Common pathogens refer to those appeared in more than 30% of the water samples (i.e., > 7 samples), rare pathogens refer to the rest.
0: no pathogens; *: RA < 0.01%; +: 0.01% </= RA < 0.1%; ++: 0.1% </= RA < 1%; +++: RA >/= 1%.
B.
All samples (n = 22)
	Common* Pathogens							Rare* Pathogens
	Mycobacterium spp.	Acinetobacter spp.	Brevundimonas spp.	Legionella spp.	Escherichia coli	Leptospira spp.		Salmonella enterica	Aeromonas hydrophila	Bacillus spp.	Sum
NJ_0219	0.232	0.00563	0.011	0.00348	0	0		0	0	0	0.25211
CZ_0728	0.194	0.00549	0.000616	0.000313	0.00612	0.000521		0	0.00018	0	0.20724
ZZ_0802	0.00193	0.0834	0.00228	0.0132	0.000551	0.000394		0.00394	0.000867	0	0.106562
KS_0524	0.00107	0.0896	0.00281	0.000749	0	1.44e-05		0	0	0	0.0942434
CS_0801	0.0124	0.0436	0.0128	0.00601	0	0		0	0	0	0.07481
NG_0217	0.0134	0.0127	0.011	0.00375	0	0.000389		0	0	0	0.041239
XA_0217	0.0115	0.018	0.00824	0.00163	0	0.000266		0	0	0	0.039636
ZB_0502	0.0146	0.000266	0.0129	0.0109	0	0		0	0	0.000159	0.038825
CZ_0712	0.0152	0.00363	0.0108	0.00534	0.000341	0		0	0	0.000227	0.035538
CQ_0715	0.011	0.000277	0.0123	0.00729	0.000208	0.000115		0	0	0	0.03119
SH_0411	0.0154	0.000184	0.0112	0.00259	0	0.000323		0	0	0	0.029697
MA_0524	0.00489	0.0134	0.00479	0.00431	0.000125	0		0	0	0	0.027515
HZ_0219	3.45e-05	0.0273	0	5.18e-05	0	0		0	0	0	0.0273863
TJ_0715	0.00909	0.00368	0.00602	0.00756	0	0.000408		0	0	0	0.026758
LJ_0722	0.0088	0.000674	0.0103	0.00639	0	7.86e-05		0	0	5.62e-05	0.0262988
LZ_0822	0.00811	0.000142	0.0068	0.00461	0	0.00179		0	0	0	0.021452
BJ_0620	0.011	0.00222	0.00217	0.000709	0.00506	0		0	0	0	0.021159
CZ_0220	0.00512	0.000187	0.000187	0.0125	0	0		0	0	0	0.017994
ZZ_0219	0.00811	0.00238	0.00306	0.00237	0.000126	0		0	0	0	0.016046
JN_0219	0.00866	0.000758	0.0045	0.00123	0.000237	0.000189		0	0	0	0.015574
GZ_0220	0.00027	0.00157	0.000899	0.00423	0	0		0	0	0	0.006969
NC_0210	0.000214	0.000169	0	0.00181	0	0		0	0	0	0.002193
Total	0.586799	0.315257	0.134672	0.101023	0.012768	0.004488		0.00394	0.001047	0.0004422	1.16044
Average	0.0266727	0.0143299	0.00612145	0.00459195	0.000580364	0.000204		0.000179091	4.75909e-05	2.01e-05	0.0527471
C.
Normal samples (n = 20)
	Common*							Rare*
	Mycobacterium spp.	Acinetobacter spp.	Brevundimonas spp.	Legionella spp.	Escherichia coli	Leptospira spp.		Bacillus spp.	Sum
NJ_0219	0.232	0.00563	0.011	0.00348	0	0		0	0.25211
KS_0524	0.00107	0.0896	0.00281	0.000749	0	1.44e-05		0	0.0942434
CS_0801	0.0124	0.0436	0.0128	0.00601	0	0		0	0.07481
NG_0217	0.0134	0.0127	0.011	0.00375	0	0.000389		0	0.041239
XA_0217	0.0115	0.018	0.00824	0.00163	0	0.000266		0	0.039636
ZB_0502	0.0146	0.000266	0.0129	0.0109	0	0		0.000159	0.038825
CZ_0712	0.0152	0.00363	0.0108	0.00534	0.000341	0		0.000227	0.035538
CQ_0715	0.011	0.000277	0.0123	0.00729	0.000208	0.000115		0	0.03119
SH_0411	0.0154	0.000184	0.0112	0.00259	0	0.000323		0	0.029697
MA_0524	0.00489	0.0134	0.00479	0.00431	0.000125	0		0	0.027515
HZ_0219	3.45e-05	0.0273	0	5.18e-05	0	0		0	0.0273863
TJ_0715	0.00909	0.00368	0.00602	0.00756	0	0.000408		0	0.026758
LJ_0722	0.0088	0.000674	0.0103	0.00639	0	7.86e-05		5.62e-05	0.0262988
LZ_0822	0.00811	0.000142	0.0068	0.00461	0	0.00179		0	0.021452
BJ_0620	0.011	0.00222	0.00217	0.000709	0.00506	0		0	0.021159
CZ_0220	0.00512	0.000187	0.000187	0.0125	0	0		0	0.017994
ZZ_0219	0.00811	0.00238	0.00306	0.00237	0.000126	0		0	0.016046
JN_0219	0.00866	0.000758	0.0045	0.00123	0.000237	0.000189		0	0.015574
GZ_0220	0.00027	0.00157	0.000899	0.00423	0	0		0	0.006969
NC_0210	0.000214	0.000169	0	0.00181	0	0		0	0.002193
Total	0.390869	0.226367	0.131776	0.0875098	0.006097	0.003573		0.0004422	0.846633
Average	0.0195434	0.0113183	0.0065888	0.00437549	0.00030485	0.00017865		2.211e-05	0.0423317

### Sheet: S7 Table_BLAST+
BLAST+: Potential Pathogens
Note: ASVs with Per Identity < 97% and xxx sp. have been dropped from the table. The pathogenic species are in red.
ASV ID	P-ident	E-value	Kingdom	Phylum	Class	Order	Family	Genus	Species
asv.1305	100	5.99e-132	Bacteria	Proteobacteria	Gammaproteobacteria	Pseudomonadales	Moraxellaceae	Acinetobacter	Acinetobacter towneri
asv.1305	100	5.99e-132	Bacteria	Proteobacteria	Gammaproteobacteria	Pseudomonadales	Moraxellaceae	Acinetobacter	Acinetobacter towneri
asv.1305	100	5.99e-132	Bacteria	Proteobacteria	Gammaproteobacteria	Pseudomonadales	Moraxellaceae	Acinetobacter	Acinetobacter towneri
asv.1440	100	5.99e-132	Bacteria	Proteobacteria	Gammaproteobacteria	Pseudomonadales	Moraxellaceae	Acinetobacter	Acinetobacter johnsonii
asv.1521	100	5.99e-132	Bacteria	Proteobacteria	Gammaproteobacteria	Pseudomonadales	Moraxellaceae	Acinetobacter	Acinetobacter lwoffii
asv.1521	100	5.99e-132	Bacteria	Proteobacteria	Gammaproteobacteria	Pseudomonadales	Moraxellaceae	Acinetobacter	Acinetobacter lwoffii
asv.1971	100	5.99e-132	Bacteria	Proteobacteria	Gammaproteobacteria	Pseudomonadales	Moraxellaceae	Acinetobacter	Acinetobacter baumannii
asv.1971	100	5.99e-132	Bacteria	Proteobacteria	Gammaproteobacteria	Pseudomonadales	Moraxellaceae	Acinetobacter	Acinetobacter baumannii
asv.1971	100	5.99e-132	Bacteria	Proteobacteria	Gammaproteobacteria	Pseudomonadales	Moraxellaceae	Acinetobacter	Acinetobacter baumannii
asv.403	100	5.99e-132	Bacteria	Proteobacteria	Gammaproteobacteria	Pseudomonadales	Moraxellaceae	Acinetobacter	Acinetobacter albensis
asv.403	100	5.99e-132	Bacteria	Proteobacteria	Gammaproteobacteria	Pseudomonadales	Moraxellaceae	Acinetobacter	Acinetobacter albensis
asv.403	100	5.99e-132	Bacteria	Proteobacteria	Gammaproteobacteria	Pseudomonadales	Moraxellaceae	Acinetobacter	Acinetobacter harbinensis
asv.468	99.234	1.3e-128	Bacteria	Proteobacteria	Gammaproteobacteria	Pseudomonadales	Moraxellaceae	Acinetobacter	Acinetobacter kyonggiensis
asv.807	100	5.99e-132	Bacteria	Proteobacteria	Gammaproteobacteria	Pseudomonadales	Moraxellaceae	Acinetobacter	Acinetobacter johnsonii
asv.807	100	5.99e-132	Bacteria	Proteobacteria	Gammaproteobacteria	Pseudomonadales	Moraxellaceae	Acinetobacter	Acinetobacter johnsonii
asv.807	100	5.99e-132	Bacteria	Proteobacteria	Gammaproteobacteria	Pseudomonadales	Moraxellaceae	Acinetobacter	Acinetobacter johnsonii
asv.443	100	5.99e-132	Bacteria	Proteobacteria	Gammaproteobacteria	Aeromonadales	Aeromonadaceae	Aeromonas	Aeromonas hydrophila
asv.443	100	5.99e-132	Bacteria	Proteobacteria	Gammaproteobacteria	Aeromonadales	Aeromonadaceae	Aeromonas	Aeromonas hydrophila
asv.443	100	5.99e-132	Bacteria	Proteobacteria	Gammaproteobacteria	Aeromonadales	Aeromonadaceae	Aeromonas	Aeromonas hydrophila
asv.9729	100	5.99e-132	Bacteria	Firmicutes	Bacilli	Bacillales	Bacillaceae	Bacillus	Bacillus cereus
asv.9729	100	5.99e-132	Bacteria	Firmicutes	Bacilli	Bacillales	Bacillaceae	Bacillus	Bacillus thuringiensis
asv.9729	100	5.99e-132	Bacteria	Firmicutes	Bacilli	Bacillales	Bacillaceae	Bacillus	Bacillus tropicus
asv.13707	100	5.99e-132	Bacteria	Proteobacteria	Alphaproteobacteria	Caulobacterales	Caulobacteraceae	Brevundimonas	Brevundimonas diminuta
asv.13707	100	5.99e-132	Bacteria	Proteobacteria	Alphaproteobacteria	Caulobacterales	Caulobacteraceae	Brevundimonas	Brevundimonas diminuta
asv.634	100	6e-132	Bacteria	Proteobacteria	Alphaproteobacteria	Caulobacterales	Caulobacteraceae	Brevundimonas	Brevundimonas vesicularis
asv.634	100	6e-132	Bacteria	Proteobacteria	Alphaproteobacteria	Caulobacterales	Caulobacteraceae	Brevundimonas	Brevundimonas vesicularis
asv.1004	100	5.99e-132	Bacteria	Proteobacteria	Gammaproteobacteria	Enterobacterales	Enterobacteriaceae	Escherichia	Escherichia coli
asv.1004	100	5.99e-132	Bacteria	Proteobacteria	Gammaproteobacteria	Enterobacterales	Enterobacteriaceae	Escherichia	Escherichia coli
asv.1004	100	5.99e-132	Bacteria	Proteobacteria	Gammaproteobacteria	Enterobacterales	Enterobacteriaceae	Escherichia	Escherichia coli
asv.12792	100	7.67e-131	Bacteria	Proteobacteria	Gammaproteobacteria	Enterobacterales	Enterobacteriaceae	Escherichia	Escherichia coli
asv.12792	100	7.67e-131	Bacteria	Proteobacteria	Gammaproteobacteria	Enterobacterales	Enterobacteriaceae	Escherichia	Escherichia coli
asv.12792	100	7.67e-131	Bacteria	Proteobacteria	Gammaproteobacteria	Enterobacterales	Enterobacteriaceae	Escherichia	Escherichia coli
asv.11345	98.084	1.3e-123	Bacteria	Proteobacteria	Gammaproteobacteria	Legionellales	Legionellaceae	Legionella	Legionella massiliensis
asv.11847	100	5.99e-132	Bacteria	Proteobacteria	Gammaproteobacteria	Legionellales	Legionellaceae	Legionella	Legionella waltersii
asv.11847	100	5.99e-132	Bacteria	Proteobacteria	Gammaproteobacteria	Legionellales	Legionellaceae	Legionella	Legionella waltersii
asv.11847	100	5.99e-132	Bacteria	Proteobacteria	Gammaproteobacteria	Legionellales	Legionellaceae	Legionella	Legionella waltersii
asv.12676	98.084	1.3e-123	Bacteria	Proteobacteria	Gammaproteobacteria	Legionellales	Legionellaceae	Legionella	Legionella massiliensis
asv.13407	98.084	1.3e-123	Bacteria	Proteobacteria	Gammaproteobacteria	Legionellales	Legionellaceae	Legionella	Legionella worsleiensis
asv.13473	97.318	2.82e-120	Bacteria	Proteobacteria	Gammaproteobacteria	Legionellales	Legionellaceae	Legionella	Legionella taurinensis
asv.13506	98.467	2.8e-125	Bacteria	Proteobacteria	Gammaproteobacteria	Legionellales	Legionellaceae	Legionella	Legionella fallonii
asv.13506	98.467	2.8e-125	Bacteria	Proteobacteria	Gammaproteobacteria	Legionellales	Legionellaceae	Legionella	Legionella fallonii
asv.13506	98.467	2.8e-125	Bacteria	Proteobacteria	Gammaproteobacteria	Legionellales	Legionellaceae	Legionella	Legionella fallonii
asv.18305	97.71	6.07e-122	Bacteria	Proteobacteria	Gammaproteobacteria	Legionellales	Legionellaceae	Tatlockia	Legionella maceachernii
asv.1840	98.084	1.3e-123	Bacteria	Proteobacteria	Gammaproteobacteria	Legionellales	Legionellaceae	Legionella	Legionella norrlandica
asv.1947	99.234	1.3e-128	Bacteria	Proteobacteria	Gammaproteobacteria	Legionellales	Legionellaceae	Legionella	Legionella taurinensis
asv.2725	100	5.99e-132	Bacteria	Proteobacteria	Gammaproteobacteria	Legionellales	Legionellaceae	Legionella	Legionella pneumophila
asv.2725	100	5.99e-132	Bacteria	Proteobacteria	Gammaproteobacteria	Legionellales	Legionellaceae	Legionella	Legionella pneumophila
asv.2725	100	5.99e-132	Bacteria	Proteobacteria	Gammaproteobacteria	Legionellales	Legionellaceae	Legionella	Legionella pneumophila
asv.4387	98.851	6.03e-127	Bacteria	Proteobacteria	Gammaproteobacteria	Legionellales	Legionellaceae	Legionella	Legionella norrlandica
asv.4529	98.851	6.03e-127	Bacteria	Proteobacteria	Gammaproteobacteria	Legionellales	Legionellaceae	Legionella	Legionella norrlandica
asv.5021	100	1.67e-132	Bacteria	Proteobacteria	Gammaproteobacteria	Legionellales	Legionellaceae	Tatlockia	Legionella maceachernii
asv.5021	100	1.67e-132	Bacteria	Proteobacteria	Gammaproteobacteria	Legionellales	Legionellaceae	Tatlockia	Legionella maceachernii
asv.5021	100	1.67e-132	Bacteria	Proteobacteria	Gammaproteobacteria	Legionellales	Legionellaceae	Tatlockia	Legionella maceachernii
asv.5765	98.851	6.03e-127	Bacteria	Proteobacteria	Gammaproteobacteria	Legionellales	Legionellaceae	Legionella	Legionella pneumophila
asv.5947	99.234	1.3e-128	Bacteria	Proteobacteria	Gammaproteobacteria	Legionellales	Legionellaceae	Legionella	Legionella longbeachae
asv.5947	99.234	1.3e-128	Bacteria	Proteobacteria	Gammaproteobacteria	Legionellales	Legionellaceae	Legionella	Legionella longbeachae
asv.610	99.234	1.3e-128	Bacteria	Proteobacteria	Gammaproteobacteria	Legionellales	Legionellaceae	Legionella	Legionella norrlandica
asv.6303	97.701	6.07e-122	Bacteria	Proteobacteria	Gammaproteobacteria	Legionellales	Legionellaceae	Legionella	Legionella oakridgensis
asv.6303	97.701	6.07e-122	Bacteria	Proteobacteria	Gammaproteobacteria	Legionellales	Legionellaceae	Legionella	Legionella oakridgensis
asv.6303	97.701	6.07e-122	Bacteria	Proteobacteria	Gammaproteobacteria	Legionellales	Legionellaceae	Legionella	Legionella oakridgensis
asv.6861	99.234	1.3e-128	Bacteria	Proteobacteria	Gammaproteobacteria	Legionellales	Legionellaceae	Legionella	Legionella fallonii
asv.6861	99.234	1.3e-128	Bacteria	Proteobacteria	Gammaproteobacteria	Legionellales	Legionellaceae	Legionella	Legionella fallonii
asv.6861	99.234	1.3e-128	Bacteria	Proteobacteria	Gammaproteobacteria	Legionellales	Legionellaceae	Legionella	Legionella fallonii
asv.7333	100	5.99e-132	Bacteria	Proteobacteria	Gammaproteobacteria	Legionellales	Legionellaceae	Legionella	Legionella drozanskii
asv.7503	98.467	7.8e-126	Bacteria	Proteobacteria	Gammaproteobacteria	Legionellales	Legionellaceae	Legionella	Legionella dresdenensis
asv.7503	98.467	2.8e-125	Bacteria	Proteobacteria	Gammaproteobacteria	Legionellales	Legionellaceae	Legionella	Legionella fairfieldensis
asv.8534	98.467	2.8e-125	Bacteria	Proteobacteria	Gammaproteobacteria	Legionellales	Legionellaceae	Legionella	Legionella lytica
asv.9248	97.701	6.07e-122	Bacteria	Proteobacteria	Gammaproteobacteria	Legionellales	Legionellaceae	Legionella	Legionella drancourtii
asv.9280	100	5.99e-132	Bacteria	Proteobacteria	Gammaproteobacteria	Legionellales	Legionellaceae	Legionella	Legionella geestiana
asv.9280	100	5.99e-132	Bacteria	Proteobacteria	Gammaproteobacteria	Legionellales	Legionellaceae	Legionella	Legionella geestiana
asv.9280	100	5.99e-132	Bacteria	Proteobacteria	Gammaproteobacteria	Legionellales	Legionellaceae	Legionella	Legionella geestiana
asv.9565	97.318	2.82e-120	Bacteria	Proteobacteria	Gammaproteobacteria	Legionellales	Legionellaceae	Legionella	Legionella pneumophila
asv.9565	97.318	2.82e-120	Bacteria	Proteobacteria	Gammaproteobacteria	Legionellales	Legionellaceae	Legionella	Legionella pneumophila
asv.9565	97.318	2.82e-120	Bacteria	Proteobacteria	Gammaproteobacteria	Legionellales	Legionellaceae	Legionella	Legionella pneumophila
asv.9767	98.851	6.03e-127	Bacteria	Proteobacteria	Gammaproteobacteria	Legionellales	Legionellaceae	Legionella	Legionella waltersii
asv.9767	98.851	6.03e-127	Bacteria	Proteobacteria	Gammaproteobacteria	Legionellales	Legionellaceae	Legionella	Legionella waltersii
asv.9767	98.851	6.03e-127	Bacteria	Proteobacteria	Gammaproteobacteria	Legionellales	Legionellaceae	Legionella	Legionella waltersii
asv.17149	100	5.99e-132	Bacteria	Spirochaetes	Spirochaetia	Leptospirales	Leptospiraceae	Leptospira	Leptospira idonii
asv.14935	100	5.99e-132	Bacteria	Spirochaetes	Spirochaetia	Leptospirales	Leptospiraceae	Leptospira	Leptospira ilyithenensis
asv.11482	100	5.99e-132	Bacteria	Spirochaetes	Spirochaetia	Leptospirales	Leptospiraceae	Leptospira	Leptospira johnsonii
asv.11482	100	5.99e-132	Bacteria	Spirochaetes	Spirochaetia	Leptospirales	Leptospiraceae	Leptospira	Leptospira koniambonensis
asv.11482	100	5.99e-132	Bacteria	Spirochaetes	Spirochaetia	Leptospirales	Leptospiraceae	Leptospira	Leptospira semungkisensis
asv.14935	100	5.99e-132	Bacteria	Spirochaetes	Spirochaetia	Leptospirales	Leptospiraceae	Leptospira	Leptospira kobayashii
asv.17149	100	5.99e-132	Bacteria	Spirochaetes	Spirochaetia	Leptospirales	Leptospiraceae	Leptospira	Leptospira ognonensis
asv.17149	100	5.99e-132	Bacteria	Spirochaetes	Spirochaetia	Leptospirales	Leptospiraceae	Leptospira	Leptospira ryugenii
asv.4693	100	5.99e-132	Bacteria	Spirochaetes	Spirochaetia	Leptospirales	Leptospiraceae	Leptospira	Leptospira licerasiae
asv.4693	100	5.99e-132	Bacteria	Spirochaetes	Spirochaetia	Leptospirales	Leptospiraceae	Leptospira	Leptospira perolatii
asv.9507	99.617	2.79e-130	Bacteria	Spirochaetes	Spirochaetia	Leptospirales	Leptospiraceae	Leptospira	Leptospira licerasiae
asv.9507	99.617	2.79e-130	Bacteria	Spirochaetes	Spirochaetia	Leptospirales	Leptospiraceae	Leptospira	Leptospira perolatii
asv.1054	100	5.99e-132	Bacteria	Actinobacteria	Actinomycetia	Corynebacteriales	Mycobacteriaceae	Mycobacterium	Mycobacterium genavense
asv.1054	100	5.99e-132	Bacteria	Actinobacteria	Actinomycetia	Corynebacteriales	Mycobacteriaceae	Mycobacterium	Mycobacterium simiae
asv.1054	100	5.99e-132	Bacteria	Actinobacteria	Actinomycetia	Corynebacteriales	Mycobacteriaceae	Mycobacterium	Mycobacterium simiae
asv.1064	99.234	1.3e-128	Bacteria	Actinobacteria	Actinomycetia	Corynebacteriales	Mycobacteriaceae	Mycolicibacterium	Mycolicibacterium goodii
asv.121	100	5.99e-132	Bacteria	Actinobacteria	Actinomycetia	Corynebacteriales	Mycobacteriaceae	Mycolicibacterium	Mycolicibacterium frederiksbergense
asv.121	100	5.99e-132	Bacteria	Actinobacteria	Actinomycetia	Corynebacteriales	Mycobacteriaceae	Mycolicibacterium	Mycolicibacterium frederiksbergense
asv.121	100	5.99e-132	Bacteria	Actinobacteria	Actinomycetia	Corynebacteriales	Mycobacteriaceae	Mycolicibacterium	Mycolicibacterium helvum
asv.1403	100	5.99e-132	Bacteria	Actinobacteria	Actinomycetia	Corynebacteriales	Mycobacteriaceae	Mycobacteroides	Mycobacteroides abscessus
asv.1403	100	5.99e-132	Bacteria	Actinobacteria	Actinomycetia	Corynebacteriales	Mycobacteriaceae	Mycobacteroides	Mycobacteroides abscessus
asv.1403	100	5.99e-132	Bacteria	Actinobacteria	Actinomycetia	Corynebacteriales	Mycobacteriaceae	Mycobacteroides	Mycobacteroides chelonae
asv.14241	98.467	2.8e-125	Bacteria	Actinobacteria	Actinomycetia	Corynebacteriales	Mycobacteriaceae	Mycobacterium	Mycobacterium marinum
asv.14241	98.467	2.8e-125	Bacteria	Actinobacteria	Actinomycetia	Corynebacteriales	Mycobacteriaceae	Mycobacterium	Mycobacterium marinum
asv.1653	99.617	2.79e-130	Bacteria	Actinobacteria	Actinomycetia	Corynebacteriales	Mycobacteriaceae	Mycobacterium	Mycobacterium gallinarum
asv.1653	99.617	2.79e-130	Bacteria	Actinobacteria	Actinomycetia	Corynebacteriales	Mycobacteriaceae	Mycolicibacterium	Mycolicibacterium gadium
asv.1653	99.617	2.79e-130	Bacteria	Actinobacteria	Actinomycetia	Corynebacteriales	Mycobacteriaceae	Mycolicibacterium	Mycolicibacterium gadium
asv.186	100	5.99e-132	Bacteria	Actinobacteria	Actinomycetia	Corynebacteriales	Mycobacteriaceae	Mycolicibacterium	Mycolicibacterium neoaurum
asv.1987	100	5.99e-132	Bacteria	Actinobacteria	Actinomycetia	Corynebacteriales	Mycobacteriaceae	Mycolicibacterium	Mycolicibacterium septicum
asv.209	100	5.99e-132	Bacteria	Actinobacteria	Actinomycetia	Corynebacteriales	Mycobacteriaceae	Mycobacterium	Mycobacterium gordonae
asv.209	100	5.99e-132	Bacteria	Actinobacteria	Actinomycetia	Corynebacteriales	Mycobacteriaceae	Mycobacterium	Mycobacterium gordonae
asv.209	100	5.99e-132	Bacteria	Actinobacteria	Actinomycetia	Corynebacteriales	Mycobacteriaceae	Mycobacterium	Mycobacterium gordonae
asv.221	100	5.99e-132	Bacteria	Actinobacteria	Actinomycetia	Corynebacteriales	Mycobacteriaceae	Mycolicibacterium	Mycolicibacterium vanbaalenii
asv.2236	98.851	6.03e-127	Bacteria	Actinobacteria	Actinomycetia	Corynebacteriales	Mycobacteriaceae	Mycolicibacterium	Mycolicibacterium pallens
asv.2431	98.851	6.03e-127	Bacteria	Actinobacteria	Actinomycetia	Corynebacteriales	Mycobacteriaceae	Mycolicibacterium	Mycolicibacterium rufum
asv.2431	98.851	6.03e-127	Bacteria	Actinobacteria	Actinomycetia	Corynebacteriales	Mycobacteriaceae	Mycolicibacterium	Mycolicibacterium rufum
asv.43	100	5.99e-132	Bacteria	Actinobacteria	Actinomycetia	Corynebacteriales	Mycobacteriaceae	Mycobacterium	Mycobacterium gallinarum
asv.43	100	5.99e-132	Bacteria	Actinobacteria	Actinomycetia	Corynebacteriales	Mycobacteriaceae	Mycolicibacterium	Mycolicibacterium gadium
asv.43	100	5.99e-132	Bacteria	Actinobacteria	Actinomycetia	Corynebacteriales	Mycobacteriaceae	Mycolicibacterium	Mycolicibacterium gadium
asv.431	100	5.99e-132	Bacteria	Actinobacteria	Actinomycetia	Corynebacteriales	Mycobacteriaceae	Mycolicibacterium	Mycolicibacterium phlei
asv.431	100	5.99e-132	Bacteria	Actinobacteria	Actinomycetia	Corynebacteriales	Mycobacteriaceae	Mycolicibacterium	Mycolicibacterium phlei
asv.4614	99.617	2.79e-130	Bacteria	Actinobacteria	Actinomycetia	Corynebacteriales	Mycobacteriaceae	Mycolicibacterium	Mycolicibacterium pallens
asv.4614	99.234	1.3e-128	Bacteria	Actinobacteria	Actinomycetia	Corynebacteriales	Mycobacteriaceae	Mycolicibacterium	Mycolicibacterium pallens
asv.4800	99.617	2.79e-130	Bacteria	Actinobacteria	Actinomycetia	Corynebacteriales	Mycobacteriaceae	Mycolicibacterium	Mycolicibacterium goodii
asv.5446	100	5.99e-132	Bacteria	Actinobacteria	Actinomycetia	Corynebacteriales	Mycobacteriaceae	Mycobacterium	Mycobacterium tuberculosis
asv.5446	100	5.99e-132	Bacteria	Actinobacteria	Actinomycetia	Corynebacteriales	Mycobacteriaceae	Mycobacterium	Mycobacterium tuberculosis
asv.5446	100	5.99e-132	Bacteria	Actinobacteria	Actinomycetia	Corynebacteriales	Mycobacteriaceae	Mycobacterium	Mycobacterium tuberculosis
asv.6371	100	5.99e-132	Bacteria	Actinobacteria	Actinomycetia	Corynebacteriales	Mycobacteriaceae	Mycobacterium	Mycobacterium xenopi
asv.6371	100	5.99e-132	Bacteria	Actinobacteria	Actinomycetia	Corynebacteriales	Mycobacteriaceae	Mycobacterium	Mycobacterium xenopi
asv.6371	100	5.99e-132	Bacteria	Actinobacteria	Actinomycetia	Corynebacteriales	Mycobacteriaceae	Mycobacterium	Mycobacterium xenopi
asv.729	100	5.99e-132	Bacteria	Actinobacteria	Actinomycetia	Corynebacteriales	Mycobacteriaceae	Mycobacterium	Mycobacterium haemophilum
asv.729	100	5.99e-132	Bacteria	Actinobacteria	Actinomycetia	Corynebacteriales	Mycobacteriaceae	Mycobacterium	Mycobacterium lacus
asv.9103	99.617	2.79e-130	Bacteria	Actinobacteria	Actinomycetia	Corynebacteriales	Mycobacteriaceae	Mycobacterium	Mycobacterium gordonae

### Sheet: S8 Table_Health
Pathogens in drinking water systems and their related diseases (a)
Pathogen (Bacteria)	Health significance (b)	Associated disease	Persistence in drinking water supplies ©
Escherichia coli, particularly enterohemorragic E. coli (EHEC)	High	Acute diarrhea, bloody diarrhea and gastroenteritis	Moderate
Salmonella enterica serotype Typhi	High	Typhoid fever, paratyphoid fever and other serious salmonellosis	Moderate
Other salmonellae	High	Gastroenteritis, reactive arthritis	May multiply
Legionella pneumophila and related bacteria	High	Acute respiratory illness, pneumonia (legionellosis)	May multiply
Burkholderia pseudomallei	High	Meliodosis	May multiply
Non-tuberculous mycobacteria	Low	Pulmonary disease, skin infection	May multiply
a. Adapted from Table 1 in Ramírez-Castillos et al.'s journal artical, "Waterborne Pathogens: Detection Methods and Challenges". Original main source: WHO Guidelines for drinking water quality; b. Health significance: the severity of impact, e.g., association with outbreaks; c. Detection period for infective stage in water at 20 °C: Short, < 1 week; Moderate, 1 week - 1 month; Long, > 1 month.
